# PvGTSeq and PvCRiSP: two amplicon-based targeted sequencing panels for *Plasmodium vivax*

**DOI:** 10.1101/2025.11.04.25339464

**Authors:** Paulo C. Manrique-Valverde, Chloe M. Hasund, Katrina A. Kelley, Jorge-Eduardo Amaya-Romero, Myriam Arévalo-Herrera, Raphael Brosula, Jose Calzada, Stella M. Chenet, Vladimir Corredor, Angela M. Early, Gustavo Fontecha, David A. Forero-Peña, Sócrates Herrera, Justin T. Lana, Margaret Laws, Reza Niles-Robin, Nicanor Obaldia, Ana M. Santamaria, Philipp Schwabl, Sarah Auburn, Daniel E. Neafsey

## Abstract

*Plasmodium vivax* is the main cause of malaria outside of sub-Saharan Africa, and in many settings it presents significant challenges to malaria elimination efforts. Despite some control successes in the Americas, regional annual case counts of malaria have increased by over 25% between 2014 and 2023, largely driven by *P. vivax.* Genomic surveillance can play a key role in understanding the extent to which disease persistence represents indigenous transmission as opposed to introduction of new strains through migration, and whether specific variants evade control measures. Efforts to make *P. vivax* genomic surveillance more cost-effective have led to the development of targeted sequencing-based methods, which strike a varying balance between assay sensitivity and breadth/informativeness. We introduce two new highly sensitive multiplexed amplicon sequencing panels for *P. vivax*: PvGTSeq and PvCRiSP. PvGTSeq requires selective whole-genome amplification (sWGA) and contains 249 amplicons—36 for antimalarial resistance and 213 for population structure—optimized for Latin America but applicable to all continents. PvCRiSP features four highly polymorphic amplicons that operate without sWGA. Both panels use a single multiplex PCR with non-proprietary reagents, achieve ≥75% amplicon recovery at parasitemias as low as five parasites/μL, and PvCRiSP remains effective with low quality DNA. The evaluation of 137 technical replicates with the PvGTSeq panel showed high sequencing accuracy (error rate 3.85e-4% - 2.87e-3%), and both panels efficiently detected alleles from minority clones in simulated polyclonal infections. We validated both panels with samples from Colombia, Guyana, Honduras, Panama, and Venezuela, and performed in-silico assessments using data from 16 countries worldwide, confirming that these two panels have high power to discriminate samples and assign global geographic origin to imported cases. These panels will therefore be useful tools for *P. vivax* molecular surveillance in diverse geographic settings.

**Author Summary:** Genomic surveillance of malaria parasites has proven highly valuable for tracking the spatial and temporal distribution of drug resistance markers, measuring population connectivity, and differentiating locally transmitted vs. imported infections, among other use cases. We have designed and validated two Illumina-based multiplexed PCR amplicon sequencing panels for *P. vivax*: PvGTSeq and PvCRiSP. The PvGTSeq panel incorporates 249 amplicons, covering candidate genes associated with drug resistance as well as amplicons capturing polymorphic regions particularly useful for fine scale spatial resolution of parasite populations in Latin America. PvCRiSP consists of only four highly polymorphic and ultra-sensitive amplicons to estimate complexity of infection (COI) and identify instances of clonal transmission, without a costly and effort-intensive pre-amplification step. Both panels reliably generate genotypic data for patient samples with parasitemia levels as low as five parasites/μL and do not use proprietary reagents. These panels are suited for use in diverse geographic regions, with particular utility for studying *P. vivax* in the Americas—a region that is facing significant challenges in malaria control and elimination.
