## Supplemental Table 9 for "PvGTSeq and PvCRiSP: two amplicon-based targeted sequencing panels for *Plasmodium vivax*": S9 Table.xlsx

### Sheet: PvGTSeq
Cost breakdown for PvGTSeq
A. Dried blood spot punching and DNA extraction
Item Catalog Number	Item Name	Price per Sample	Price	Unit	Price per Unit	Notes
14222-800	Whatman FTA Cards	0.3707	889.65	100 cards	8.8965
10011-944	Axygen 96 DW Plates	0.0636	305.14	50 plates	6.1028
AB0626	Thermo Foil Seal	0.0095	91.55	100 seals	0.9155
A36586	KingFisher Flex-Ready DNA Ultra 2.0 Kit	9.9375	954	1 plate	954
30389272	Rainin P1000 Tips	0.31	73.26	8 boxes	9.1575
NUPW-0050	Nuclease Free Water	0.1047	262.13	1200 mL	0.218442
75853-868	VWR Ultimate Seal	0.0075	35.96	100 seals	0.3596
AB0626	Thermo Foil Seal	0.0095	91.55	100 seals	0.9155
21008-951	50 mL Falcon Tube	0.0026	124.02	500 tubes	0.24804
	Total	10.8156
B. sWGA
Item Catalog Number	Item Name	Price per Sample	Price	Unit	Price per Unit	Notes
	Primers pvset1	0.0212445	155	7296 reactions	0.0212445
	Primers pvset1920	0.014881	200	13440 reactions	0.014881
25660031	GenomiPhi Enzyme/Buffer	15.4375	741	100 uL	7.41
NUPW-0050	Nuclease Free Water	0.0227	262.13	1200 mL	0.218442
FERR0193	dNTPs (4mM)	0.4948	474.98	5000 uL	0.094996
	Total	15.9911
C. Bead cleanup (OPTIONAL, thus not included in budget)
D. PCR1
Item Catalog Number	Item Name	Price per Sample	Price	Unit	Price per Unit	Notes
	PvGTSeq Primers	0.3853	5780	15000 reactions	0.3853
NUPW-0050	Nuclease Free Water	0.0264	262.13	1200 mL	0.218442	24 bottles of 50mL
206152	Qiagen Master Mix	1.2927	329.65	2550 uL	0.129
5414203	1.5 mL Eppendorf Tube	0.0013	126	1000 tubes	0.126
AB1400L	96-well semi-skirted PCR plate	0.0498	59.7	25 plates	2.388
75853-868	VWR Temporary Seal	0.0037	35.96	100 seals	0.3596
4306311	Thermo Clear Adhesive Seal	0.0175	168	100 seals	1.68
AB0626	Thermo Foil Seal	0.0381	91.55	100 seals	0.9155
30389276	p200 Tips	0.0763	73.26	10 boxes	7.326
30389274	p20 Tips	0.2289	73.26	10 boxes	7.326
	Total	2.12
E. PCR2
Item Catalog Number	Item Name	Price per Sample	Price	Unit	Price per Unit	Notes
	Unique Dual Indices (UDIs)	0.6492	3988.8	16 plates	249.3	9uL/well. 4 uses/plate
7958935001	KAPA HiFi 2x Master Mix	0.4512	564	6.25 mL	0.09024
05414203	1.5 mL Eppendorf Tube	0.0026	126	1000 tubes	0.126
AB1400L	96-well semi-skirted PCR plate	0.0242	59.7	25 plates	2.388
75853-868	VWR Temporary Seal	0.0073	35.96	100 seals	0.3596
4306311	Thermo Clear Adhesive Seal	0.0162	168	100 seals	1.68
AB0626	Thermo Foil Seal	0.0095	91.55	100 seals	0.9155
76318-800	PCR Strip Tubes	0.0051	58.72	120 tubes	0.4893
30389274	p20 Tips	0.2289	73.26	10 boxes	7.326
	Total	1.3942
F. Bead cleanup/Qubit/Bioanalyzer QC
Item Catalog Number	Item Name	Price per Library	Price	Unit	Price per Unit	Notes
A36881	AmpureXP Beads	3.39	1695.01	60 mL	28.2502
76318-800	PCR Strip Tubes	0.4893	58.72	120 tubes	0.489333
E7023-1L	Ethanol	0.596	149	1L	0.149
Q33231	Qubit Reagents	2.766	461	500 reactions	0.922
Q32856	Qubit Tubes	0.768	128	500 tubes	0.256
5067-4626	Agilent Bioanalyzer Kit	80.37	803.7	10 chips	80.37
	Total price per sample	0.475158
G. qPCR library quantification
Item Catalog Number	Item Name	Price per Library	Price	Unit	Price per Unit	Notes
KK4824	Roche qPCR Kit	131	655	500 reactions	131	80 uL of standards. You use 16 uL per run, so you can get ~5 runs
KK4906	Roche Standard 0	1.4375	115	80 uL	1.4375
4729692001	Roche qPCR Plates	5.824	291.2	50 plates	5.824
4729757001	Roche qPCR Seal	2.128	106.4	50 seals	2.128
	Total price per sample	0.754782
H. Sequencing
Item Catalog Number	Item Name	Price per Sample	Price	Unit	Price per Unit	Notes
FC-110-3001	PhiX	1.05355	195.96	1
MS-102-2002	MiSeq v2 Reagent Kit (300 cycles)	7.02366	1306.4	1 kit	1306.4
MS-102-2003	MiSeq v2 Reagent Kit (500 cycles)	7.89914	1469.24	1 kit	1469.24
20031371	iSeq100 Reagent Kit (300 cycles)	3.32882	619.16	1 kit	619.16

### Sheet: PvCRiSP
Cost breakdown for PvCRiSP
A. Dried Blood Spot Punching and DNA Extraction
Item Catalog Number	Item Name	Price per Sample	Price	Unit	Price per Unit	Notes
14222-800	Whatman FTA Cards	0.3707	889.65	100 cards	8.8965
10011-944	Axygen 96 DW Plates	0.0636	305.14	50 plates	6.1028
AB0626	Thermo Foil Seal	0.0095	91.55	100 seals	0.9155
A36586	KingFisher Flex-Ready DNA Ultra 2.0 Kit	9.9375	954	1 plate	954
30389272	Rainin P1000 Tips	0.31	73.26	8 boxes	9.1575
NUPW-0050	Nuclease Free Water	0.1047	262.13	1200 mL	0.218442
75853-868	VWR Ultimate Seal	0.0075	35.96	100 seals	0.3596
AB0626	Thermo Foil Seal	0.0095	91.55	100 seals	0.9155
21008-951	50 mL Falcon Tube	0.0026	124.02	500 tubes	0.24804
	Total	10.8156
B. PCR1
Item Catalog Number	Item Name	Price per Sample	Price	Unit	Price per Unit	Notes
	PvCRiSP Primers	0.0448	320.04	7150 reactions	0.0448
NUPW-0050	Nuclease Free Water	0.0201	262.13	50 mL in PK24 = 1200 mL	0.218442
206152	Qiagen Master Mix	1.2927	329.65	2550 uL	0.129
5414203	1.5 mL Eppendorf Tube	0.0013	126	1000 tubes	0.126
AB1400L	96-well semi-skirted PCR plate	0.0498	59.7	25 plates	2.388
75853-868	VWR Temporary Seal	0.0037	35.96	100 seals	0.3596
4306311	Thermo Clear Adhesive Seal	0.0175	168	100 seals	1.68
AB0626	Thermo Foil Seal	0.0381	91.55	100 seals	0.9155
30389276	p200 Tips	0.0763	73.26	10 boxes	7.326
30389274	p20 Tips	0.2289	73.26	10 boxes	7.326
	Total	1.7732
C. PCR2
Item Catalog Number	Item Name	Price per Sample	Price	Unit	Price per Unit	Notes
	Unique Dual Indices (UDIs)	0.6492	3988.8	16 plates	249.3	9uL/well. 4 uses/plate
7958935001	KAPA HiFi 2x Master Mix	0.9024	564	6.25 mL	0.09024
05414203	1.5 mL Eppendorf Tube	0.0026	126	1000 tubes	0.126
AB1400L	96-well semi-skirted PCR plate	0.0242	59.7	25 plates	2.388
75853-868	VWR Temporary Seal	0.0073	35.96	100 seals	0.3596
4306311	Thermo Clear Adhesive Seal	0.0162	168	100 seals	1.68
AB0626	Thermo Foil Seal	0.0095	91.55	100 seals	0.9155
76318-800	PCR Strip Tubes	0.0051	58.72	120 tubes	0.4893
30389274	p20 Tips	0.2289	73.26	10 boxes	7.326
	Total	1.8454
D. Bead cleanup/Qubit/Bioanalyzer QC
Item Catalog Number	Item Name	Price per Library	Price	Unit	Price per Unit	Notes
A36881	AmpureXP Beads	3.39	1695.01	60 mL	28.2502
76318-800	PCR Strip Tubes	0.4893	58.72	120 tubes	0.489333
E7023-1L	Ethanol	0.596	149	1L	0.149
Q33231	Qubit Reagents	2.766	461	500 reactions	0.922
Q32856	Qubit Tubes	0.768	128	500 tubes	0.256
5067-4626	Agilent Bioanalyzer Kit	80.37	803.7	10 chips	80.37
	Total price per sample	0.235051
E. qPCR library quantification
Item Catalog Number	Item Name	Price per Library	Price	Unit	Price per Unit	Notes
KK4824	Roche qPCR Kit	131	655	500 reactions	131	80 uL of standards. You use 16 uL per run, so you can get ~5 runs
KK4906	Roche Standard 0	1.4375	115	80 uL	1.4375
4729692001	Roche qPCR Plates	5.824	291.2	50 plates	5.824
4729757001	Roche qPCR Seal	2.128	106.4	50 seals	2.128
	Total price per sample	0.373376
F. Sequencing
Item Catalog Number	Item Name	Price per Sample	Price	Unit	Price per Unit	Notes
FC-110-3001	PhiX	0.52117	195.96	1
MS-102-2002	MiSeq v2 Reagent Kit (300 cycles)	3.47447	1306.4	1 kit	1306.4
MS-102-2003	MiSeq v2 Reagent Kit (500 cycles)	3.90755	1469.24	1 kit	1469.24
20031371	iSeq100 Reagent Kit (300 cycles)	3.2934	619.16	1 kit	619.16
