## Supplemental Table 8 for "PvGTSeq and PvCRiSP: two amplicon-based targeted sequencing panels for *Plasmodium vivax*": S8 Table.xlsx

### Sheet: S8 Table
Amplicon	Country	LOD	Lower Limit (LOD)	Upper Limit (LOD)	Percentage of amplified samples	Median read depth	Mean read depth	Total Read depth	Read depth quantile 25	Read depth quantile 75	Standard deviation	Interquantile range
RIPR	Guyana	6.55372	1.12234	NA	0.964286	383	970.44	81517	169.25	1119	1443.03	949.75
VPS11	Guyana	6.72266	NA	NA	0.964286	445.5	1066.51	89587	162.75	1223.75	1630.37	1061
PIGM	Guyana	4.477	NA	NA	0.97619	550	1111.36	93354	176.75	1205.25	1662.02	1028.5
CG2_related	Guyana	12.17	6.83433	NA	0.892857	97	193.679	16269	26.5	251	268.935	224.5
RIPR	Venezuela	5.81129	3.50352	NA	0.861111	106	274.056	19732	25.25	290.75	422.358	265.5
VPS11	Venezuela	3.36877	2.68001	4.88933	0.861111	107.5	280.694	20210	40.75	300.75	435.816	260
PIGM	Venezuela	7.40106	2.85375	NA	0.916667	119	333.208	23991	39	414.5	519.613	375.5
CG2_related	Venezuela	7.42557	5.22383	19.7427	0.722222	37.5	91.7083	6603	0	113	144.205	113
RIPR	Colombia	4.03827	3.00953	6.47772	0.821429	111.5	462.31	38834	25.25	380	1022.33	354.75
VPS11	Colombia	4.11176	3.01644	6.8601	0.833333	119	544.583	45745	22.25	438.75	1254.56	416.5
PIGM	Colombia	11.3418	5.93871	NA	0.857143	123	592.012	49729	20	466.5	1378.63	446.5
CG2_related	Colombia	7.29514	5.68114	10.9825	0.690476	27.5	106.226	8923	0	80	243.568	80

### Sheet: Dictionary
Column name	Description
Amplicon	Name of the amplicon in the PvCRiSPPanel
Country	Name of the Country where samples were collected
LOD	Limit of detection of the individual amplicon or minimun parasite concentration, in parasite per microliter, required to amplify the amplicon with a success equals or grater than 95%
Lower Limit (LOD)	Lower limit of LOD at 95% confidence interval
Upper Limit (LOD)	Upper limit of LOD at 95% confidence interval
Percentage of amplified samples	Percentage of amplified samples by the amplicon in the country
Median read depth	Median read depth of the amplicon across all samples in the country
Mean read depth	Mean read depth of the amplicon across all samples in the country
Total Read depth	Total sum of read depth of the amplicon across all samples in the country
Read depth quantile 25	25 precentile of read depth of the amplicon across all samples in the country
Read depth quantile 75	75 percentile of the read depth of the amplicon across all samples in the country
Standard deviation	standard deviation read depth of the amplicon across all samples in the country
Interquantile range	Interquantile range of read depth of the amplicon across all samples in the country
Comments	Limit of detection was not calculated when 1) none sample amplified in the population, 2) LOD was below 0.01 parasites per microliter, 3) LOD was above 10 000 parasites per microliter.
