## Supplemental Table 7 for "PvGTSeq and PvCRiSP: two amplicon-based targeted sequencing panels for *Plasmodium vivax*": S7 Table.xlsx

### Sheet: S7 Table
Country	Threshold	LOD	Lower Limit (LOD)	Upper Limit (LOD)	Number of amplicons	Panel
Colombia	0.95	6.28572	3.8748	11.3148	4	PvCRiSP
Guyana	0.95	3.45218	0.243963	7.35454	4	PvCRiSP
Venezuela	0.95	4.86087	3.42019	7.19883	4	PvCRiSP
Colombia	0.75	4.05012	2.50387	5.90003	249	PvGTSeq
Colombia	0.75	3.07531	1.09836	5.88927	201	PvGTSeq
Colombia	0.95	76.8902	56.1311	112.109	249	PvGTSeq
Colombia	0.95	3.2377	1.17645	6.15076	201	PvGTSeq
Guyana	0.75	NA	NA	NA	249	PvGTSeq
Guyana	0.75	0.0830755	1.38777878078145e-16	16.1309	201	PvGTSeq
Guyana	0.95	NA	NA	NA	249	PvGTSeq
Guyana	0.95	0.104872	1.38777878078145e-16	17.4633	201	PvGTSeq
Venezuela	0.75	500.214	246.419	1631.24	249	PvGTSeq
Venezuela	0.75	177.326	103.492	416.666	201	PvGTSeq
Venezuela	0.95	5720.91	1727.94	45886.3	249	PvGTSeq
Venezuela	0.95	1498.54	584.953	7695.86	201	PvGTSeq
