## Supplemental Table 5 for "PvGTSeq and PvCRiSP: two amplicon-based targeted sequencing panels for *Plasmodium vivax*": S5_Table.xlsx

### Sheet: DRS_Haplotypes
World region	Country	Gene name	AA changes	cDNA changes	Number of samples	Prevalence
AF	Ethiopia	MRP1	p.(=)	c.(=)	1	0.010989
ESEA	Cambodia	MRP1	p.(=)	c.(=)	1	0.0106383
LAC	Brazil	MRP1	p.(=)	c.(=)	1	0.0526316
MSEA	Malaysia	MRP1	p.(=)	c.(=)	26	0.412698
OCE	Indonesia	MRP1	p.(=)	c.(=)	6	0.5
OCE	Papua New Guinea	MRP1	p.(=)	c.(=)	6	0.75
WSEA	Thailand	MRP1	p.(=)	c.(=)	2	0.0204082
LAC	Colombia	MRP1	S653I T1525I	c.1958G>T c.3192T>C c.3696A>C c.4574C>T	6	0.0483871
LAC	Colombia	MRP1	S653I T1525I	c.1958G>T c.3696A>C c.4574C>T	1	0.00806452
AF	Ethiopia	MRP1	E906Q	c.2716G>C	1	0.010989
ESEA	Vietnam	MRP1	E906Q	c.2716G>C	1	0.0147059
LAC	Brazil	MRP1	E906Q	c.2716G>C	1	0.0526316
LAC	Guyana	MRP1	E906Q	c.2716G>C	4	0.0298507
MSEA	Malaysia	MRP1	E906Q	c.2716G>C	2	0.031746
OCE	Indonesia	MRP1	E906Q	c.2716G>C	5	0.416667
OCE	Papua New Guinea	MRP1	E906Q	c.2716G>C	2	0.25
WSEA	Thailand	MRP1	E906Q	c.2716G>C	4	0.0408163
LAC	Panama	MRP1	E906Q C1018Y H1586Y	c.2716G>C c.3053G>A c.3696A>C c.4756C>T	3	0.25
AF	Ethiopia	MRP1	E906Q	c.2716G>C c.3192T>C	1	0.010989
LAC	Brazil	MRP1	E906Q	c.2716G>C c.3192T>C	2	0.105263
AF	Ethiopia	MRP1	E906Q S1031M	c.2716G>C c.3192T>C	1	0.010989
LAC	Brazil	MRP1	E906Q H1586Y	c.2716G>C c.3192T>C c.3696A>C c.4756C>T	1	0.0526316
LAC	Peru	MRP1	E906Q H1586Y	c.2716G>C c.3192T>C c.3696A>C c.4756C>T	3	0.0681818
AF	Ethiopia	MRP1	E906Q	c.2716G>C c.3696A>C	13	0.142857
LAC	Colombia	MRP1	E906Q	c.2716G>C c.3696A>C	3	0.0241935
LAC	Peru	MRP1	E906Q	c.2716G>C c.3696A>C	1	0.0227273
WSEA	Thailand	MRP1	E906Q	c.2716G>C c.3696A>C	3	0.0306122
LAC	Peru	MRP1	E906Q L1282I H1586Y	c.2716G>C c.3696A>C c.3844T>A c.4756C>T	1	0.0227273
LAC	Brazil	MRP1	E906Q H1586Y	c.2716G>C c.3696A>C c.4756C>T	3	0.157895
LAC	Guyana	MRP1	E906Q H1586Y	c.2716G>C c.3696A>C c.4756C>T	1	0.00746269
LAC	Peru	MRP1	E906Q H1586Y	c.2716G>C c.3696A>C c.4756C>T	4	0.0909091
LAC	Venezuela	MRP1	E906Q H1586Y	c.2716G>C c.3696A>C c.4756C>T	1	0.0666667
WAS	Afghanistan	MRP1	E906Q H1586Y	c.2716G>C c.3696A>C c.4756C>T	1	0.0769231
WSEA	Thailand	MRP1	E906Q H1586Y	c.2716G>C c.3696A>C c.4756C>T	2	0.0204082
ESEA	Cambodia	MRP1	E906Q H1586Y	c.2716G>C c.4756C>T	1	0.0106383
ESEA	Vietnam	MRP1	E906Q H1586Y	c.2716G>C c.4756C>T	1	0.0147059
LAC	Guyana	MRP1	E906Q E1595K	c.2716G>C c.4783G>A	1	0.00746269
AF	Ethiopia	MRP1	Y914H	c.2740T>C	1	0.010989
LAC	Mexico	MRP1	C1018Y H1586Y	c.3053G>A c.3696A>C c.4756C>T	1	0.0555556
AF	Ethiopia	MRP1	D1048N	c.3192T>C	2	0.021978
AF	Ethiopia	MRP1	p.(=)	c.3192T>C	22	0.241758
LAC	Brazil	MRP1	p.(=)	c.3192T>C	1	0.0526316
LAC	Colombia	MRP1	p.(=)	c.3192T>C	1	0.00806452
LAC	Guyana	MRP1	p.(=)	c.3192T>C	2	0.0149254
LAC	Venezuela	MRP1	p.(=)	c.3192T>C	1	0.0666667
WSEA	Thailand	MRP1	p.(=)	c.3192T>C	1	0.0102041
AF	Ethiopia	MRP1	p.(=)	c.3192T>C c.3696A>C	6	0.0659341
LAC	Brazil	MRP1	p.(=)	c.3192T>C c.3696A>C	2	0.105263
LAC	Colombia	MRP1	p.(=)	c.3192T>C c.3696A>C	2	0.016129
LAC	Mexico	MRP1	p.(=)	c.3192T>C c.3696A>C	11	0.611111
LAC	Panama	MRP1	p.(=)	c.3192T>C c.3696A>C	9	0.75
LAC	Peru	MRP1	p.(=)	c.3192T>C c.3696A>C	2	0.0454545
WAS	Afghanistan	MRP1	p.(=)	c.3192T>C c.3696A>C	2	0.153846
LAC	Guyana	MRP1	F1240I	c.3192T>C c.3696A>C c.3718T>A	1	0.00746269
LAC	Colombia	MRP1	T1525I	c.3192T>C c.3696A>C c.4574C>T	14	0.112903
LAC	Guyana	MRP1	T1525I	c.3192T>C c.3696A>C c.4574C>T	1	0.00746269
LAC	Honduras	MRP1	T1525I	c.3192T>C c.3696A>C c.4574C>T	1	0.0769231
LAC	Peru	MRP1	T1525I	c.3192T>C c.3696A>C c.4574C>T	1	0.0227273
LAC	Venezuela	MRP1	T1525I	c.3192T>C c.3696A>C c.4574C>T	2	0.133333
LAC	Colombia	MRP1	V1544I A1606N	c.3192T>C c.3696A>C c.4630G>A c.4817C>A	4	0.0322581
LAC	Guyana	MRP1	V1544I A1606N	c.3192T>C c.3696A>C c.4630G>A c.4817C>A	3	0.0223881
MSEA	Malaysia	MRP1	V1544I A1606N	c.3192T>C c.3696A>C c.4630G>A c.4817C>A	1	0.015873
LAC	Colombia	MRP1	H1586Y	c.3192T>C c.3696A>C c.4756C>T	10	0.0806452
LAC	Peru	MRP1	H1586Y	c.3192T>C c.3696A>C c.4756C>T	3	0.0681818
LAC	Colombia	MRP1	H1586Y	c.3192T>C c.4756C>T	2	0.016129
AF	Ethiopia	MRP1	p.(=)	c.3696A>C	6	0.0659341
ESEA	Cambodia	MRP1	p.(=)	c.3696A>C	89	0.946809
ESEA	Vietnam	MRP1	p.(=)	c.3696A>C	63	0.926471
LAC	Brazil	MRP1	p.(=)	c.3696A>C	1	0.0526316
LAC	Colombia	MRP1	p.(=)	c.3696A>C	1	0.00806452
LAC	Mexico	MRP1	p.(=)	c.3696A>C	6	0.333333
MSEA	Malaysia	MRP1	p.(=)	c.3696A>C	34	0.539683
OCE	Indonesia	MRP1	p.(=)	c.3696A>C	1	0.0833333
WAS	Afghanistan	MRP1	p.(=)	c.3696A>C	2	0.153846
WSEA	Thailand	MRP1	p.(=)	c.3696A>C	78	0.795918
LAC	Peru	MRP1	V1544I A1606N	c.3696A>C c.4630G>A c.4817C>A	23	0.522727
ESEA	Vietnam	MRP1	S1270R H1586Y	c.3810C>A c.4756C>T	1	0.0147059
ESEA	Cambodia	MRP1	H1586Y	c.4756C>T	2	0.0212766
ESEA	Vietnam	MRP1	H1586Y	c.4756C>T	2	0.0294118
WSEA	Thailand	MRP1	H1586Y	c.4756C>T	4	0.0408163
AF	Ethiopia	MRP1	R259T	c.776G>C	2	0.021978
WSEA	Thailand	MRP1	R259T	c.776G>C	1	0.0102041
AF	Ethiopia	MRP1	R259T E906Q	c.776G>C c.2716G>C	14	0.153846
LAC	Brazil	MRP1	R259T E906Q	c.776G>C c.2716G>C	5	0.263158
LAC	Colombia	MRP1	R259T E906Q	c.776G>C c.2716G>C	7	0.0564516
LAC	Guyana	MRP1	R259T E906Q	c.776G>C c.2716G>C	5	0.0373134
LAC	Honduras	MRP1	R259T E906Q	c.776G>C c.2716G>C	1	0.0769231
LAC	Venezuela	MRP1	R259T E906Q	c.776G>C c.2716G>C	1	0.0666667
WAS	Afghanistan	MRP1	R259T E906Q	c.776G>C c.2716G>C	2	0.153846
AF	Ethiopia	MRP1	R259T E906Q	c.776G>C c.2716G>C c.3192T>C c.3696A>C	6	0.0659341
WSEA	Thailand	MRP1	R259T E906Q	c.776G>C c.2716G>C c.3192T>C c.3696A>C	1	0.0102041
AF	Ethiopia	MRP1	R259T E906Q	c.776G>C c.2716G>C c.3696A>C	12	0.131868
LAC	Brazil	MRP1	R259T E906Q	c.776G>C c.2716G>C c.3696A>C	1	0.0526316
WAS	Afghanistan	MRP1	R259T E906Q	c.776G>C c.2716G>C c.3696A>C	3	0.230769
LAC	Colombia	MRP1	R259T E906Q H1586Y	c.776G>C c.2716G>C c.3696A>C c.4756C>T	19	0.153226
LAC	Peru	MRP1	R259T E906Q H1586Y	c.776G>C c.2716G>C c.3696A>C c.4756C>T	3	0.0681818
WAS	Afghanistan	MRP1	R259T E906Q H1586Y	c.776G>C c.2716G>C c.4756C>T	2	0.153846
AF	Ethiopia	MRP1	R259T	c.776G>C c.3192T>C c.3696A>C	1	0.010989
LAC	Colombia	MRP1	R259T	c.776G>C c.3192T>C c.3696A>C	4	0.0322581
LAC	Guyana	MRP1	R259T	c.776G>C c.3192T>C c.3696A>C	3	0.0223881
LAC	Brazil	MRP1	R259T F1240I	c.776G>C c.3718T>A	1	0.0526316
LAC	Colombia	MRP1	R259T F1240I	c.776G>C c.3718T>A	15	0.120968
LAC	Guyana	MRP1	R259T F1240I	c.776G>C c.3718T>A	99	0.738806
LAC	Venezuela	MRP1	R259T F1240I	c.776G>C c.3718T>A	5	0.333333
ESEA	Cambodia	MRP1	R259I	c.776G>T	1	0.0106383
LAC	Honduras	MRP1	T282M E906Q	c.845C>T c.2716G>C c.3696A>C	2	0.153846
AF	Ethiopia	MRP1	T282M E906Q H1586Y	c.845C>T c.2716G>C c.3696A>C c.4756C>T	2	0.021978
LAC	Colombia	MRP1	T282M E906Q H1586Y	c.845C>T c.2716G>C c.3696A>C c.4756C>T	1	0.00806452
WSEA	Thailand	MRP1	T282M E906Q H1586Y	c.845C>T c.2716G>C c.3696A>C c.4756C>T	2	0.0204082
LAC	Colombia	MRP1	T282M C1018Y	c.845C>T c.3053G>A c.3696A>C	7	0.0564516
LAC	Colombia	MRP1	T282M C1018Y V1544I H1586Y	c.845C>T c.3053G>A c.3696A>C c.4630G>A c.4756C>T	1	0.00806452
LAC	Peru	MRP1	T282M C1018Y H1586Y	c.845C>T c.3053G>A c.3696A>C c.4756C>T	3	0.0681818
LAC	Guyana	MRP1	T282M C1018Y F1240I	c.845C>T c.3053G>A c.3718T>A	12	0.0895522
LAC	Venezuela	MRP1	T282M C1018Y F1240I	c.845C>T c.3053G>A c.3718T>A	5	0.333333
LAC	Colombia	MRP1	T282M	c.845C>T c.3192T>C c.3696A>C	5	0.0403226
LAC	Guyana	MRP1	T282M	c.845C>T c.3192T>C c.3696A>C	2	0.0149254
LAC	Colombia	MRP1	T282M L1282I	c.845C>T c.3192T>C c.3696A>C c.3844T>A	16	0.129032
LAC	Colombia	MRP1	T282M T1525I	c.845C>T c.3192T>C c.3696A>C c.4574C>T	2	0.016129
LAC	Honduras	MRP1	T282M T1525I	c.845C>T c.3192T>C c.3696A>C c.4574C>T	4	0.307692
LAC	Honduras	MRP1	T282M	c.845C>T c.3696A>C	2	0.153846
WAS	Afghanistan	MRP1	T282M	c.845C>T c.3696A>C	1	0.0769231
LAC	Colombia	MRP1	T282M L1282I	c.845C>T c.3696A>C c.3844T>A	2	0.016129
LAC	Honduras	MRP1	T282M V1544I A1606N	c.845C>T c.3696A>C c.4630G>A c.4817C>A	3	0.230769
LAC	Colombia	MRP1	T282M H1586Y	c.845C>T c.3696A>C c.4756C>T	1	0.00806452
AF	Ethiopia	DMT2	p.(=)	c.(=)	94	1
ESEA	Cambodia	DMT2	p.(=)	c.(=)	100	1
ESEA	Vietnam	DMT2	p.(=)	c.(=)	70	1
LAC	Brazil	DMT2	p.(=)	c.(=)	21	1
LAC	Colombia	DMT2	p.(=)	c.(=)	69	1
LAC	Guyana	DMT2	p.(=)	c.(=)	17	1
LAC	Honduras	DMT2	p.(=)	c.(=)	7	1
LAC	Mexico	DMT2	p.(=)	c.(=)	19	1
LAC	Panama	DMT2	p.(=)	c.(=)	8	1
LAC	Peru	DMT2	p.(=)	c.(=)	66	1
LAC	Venezuela	DMT2	p.(=)	c.(=)	5	1
MSEA	Malaysia	DMT2	p.(=)	c.(=)	65	1
OCE	Indonesia	DMT2	p.(=)	c.(=)	12	1
OCE	Papua New Guinea	DMT2	p.(=)	c.(=)	14	1
WAS	Afghanistan	DMT2	p.(=)	c.(=)	24	1
WSEA	Thailand	DMT2	p.(=)	c.(=)	111	1
AF	Ethiopia	DHFR	p.(=)	c.(=)	93	0.989362
ESEA	Cambodia	DHFR	p.(=)	c.(=)	100	1
ESEA	Vietnam	DHFR	p.(=)	c.(=)	70	1
LAC	Brazil	DHFR	p.(=)	c.(=)	21	1
LAC	Colombia	DHFR	p.(=)	c.(=)	298	0.91411
LAC	Guyana	DHFR	p.(=)	c.(=)	327	0.703226
LAC	Honduras	DHFR	p.(=)	c.(=)	43	1
LAC	Mexico	DHFR	p.(=)	c.(=)	19	1
LAC	Panama	DHFR	p.(=)	c.(=)	63	1
LAC	Peru	DHFR	p.(=)	c.(=)	60	0.9375
LAC	Venezuela	DHFR	p.(=)	c.(=)	9	0.642857
MSEA	Malaysia	DHFR	p.(=)	c.(=)	65	0.984848
OCE	Indonesia	DHFR	p.(=)	c.(=)	12	1
OCE	Papua New Guinea	DHFR	p.(=)	c.(=)	14	1
WAS	Afghanistan	DHFR	p.(=)	c.(=)	23	1
WSEA	Thailand	DHFR	p.(=)	c.(=)	110	0.990991
WSEA	Thailand	DHFR	I13L	c.37A>C	1	0.00900901
MSEA	Malaysia	DHFR	I13M	c.39C>G	1	0.0151515
LAC	Colombia	DHFR	A15V	c.44C>T	1	0.00306748
AF	Ethiopia	DHFR	p.(=)	c.45A>G	1	0.0106383
LAC	Colombia	DHFR	p.(=)	c.45A>G	27	0.0828221
LAC	Guyana	DHFR	p.(=)	c.45A>G	99	0.212903
LAC	Peru	DHFR	p.(=)	c.45A>G	4	0.0625
LAC	Venezuela	DHFR	p.(=)	c.45A>G	5	0.357143
LAC	Guyana	DHFR	p.(=)	c.57C>T	39	0.083871
AF	Ethiopia	MDR1	p.(=)	c.(=)	5	0.0561798
ESEA	Cambodia	MDR1	p.(=)	c.(=)	71	0.747368
ESEA	Vietnam	MDR1	p.(=)	c.(=)	47	0.671429
MSEA	Malaysia	MDR1	p.(=)	c.(=)	39	0.629032
OCE	Indonesia	MDR1	p.(=)	c.(=)	12	1
OCE	Papua New Guinea	MDR1	p.(=)	c.(=)	11	0.846154
WSEA	Thailand	MDR1	p.(=)	c.(=)	19	0.171171
AF	Ethiopia	MDR1	S513R	c.1539T>A	33	0.370787
LAC	Brazil	MDR1	S513R	c.1539T>A	2	0.1
WSEA	Thailand	MDR1	S513R	c.1539T>A	2	0.018018
AF	Ethiopia	MDR1	S513R F976Y	c.1539T>A c.2927T>A	29	0.325843
ESEA	Vietnam	MDR1	S513R F976Y	c.1539T>A c.2927T>A	1	0.0142857
LAC	Brazil	MDR1	S513R F976Y	c.1539T>A c.2927T>A	2	0.1
LAC	Peru	MDR1	S513R F976Y	c.1539T>A c.2927T>A	1	0.0178571
MSEA	Malaysia	MDR1	S513R F976Y	c.1539T>A c.2927T>A	1	0.016129
WAS	Afghanistan	MDR1	S513R F976Y	c.1539T>A c.2927T>A	11	0.458333
WSEA	Thailand	MDR1	S513R F976Y	c.1539T>A c.2927T>A	3	0.027027
WAS	Afghanistan	MDR1	S513R N1010S F976Y	c.1539T>A c.2927T>A c.3029A>G	1	0.0416667
AF	Ethiopia	MDR1	S513R F976Y	c.1539T>A c.2927T>A c.3064C>T	1	0.011236
ESEA	Cambodia	MDR1	S513R F976Y Q1075T	c.1539T>A c.2927T>A c.3224A>C	2	0.0210526
AF	Ethiopia	MDR1	S513R F976Y L1076F	c.1539T>A c.2927T>A c.3226C>T	4	0.0449438
ESEA	Cambodia	MDR1	S513R F976Y L1076F	c.1539T>A c.2927T>A c.3226C>T	8	0.0842105
ESEA	Vietnam	MDR1	S513R F976Y L1076F	c.1539T>A c.2927T>A c.3226C>T	5	0.0714286
LAC	Brazil	MDR1	S513R F976Y L1076F	c.1539T>A c.2927T>A c.3226C>T	1	0.05
WSEA	Thailand	MDR1	S513R F976Y L1076F	c.1539T>A c.2927T>A c.3226C>T	30	0.27027
ESEA	Vietnam	MDR1	p.(=)	c.1587G>A	1	0.0142857
MSEA	Malaysia	MDR1	p.(=)	c.1587G>A	20	0.322581
LAC	Colombia	MDR1	F976Y L1076F	c.1587G>A c.2722C>A c.2927T>A c.3226C>T	1	0.00314465
LAC	Honduras	MDR1	F976Y L1076F	c.1587G>A c.2722C>A c.2927T>A c.3226C>T	9	0.25
LAC	Mexico	MDR1	F976Y L1076F	c.1587G>A c.2722C>A c.2927T>A c.3226C>T	2	0.105263
LAC	Panama	MDR1	F976Y L1076F	c.1587G>A c.2722C>A c.2927T>A c.3226C>T	1	0.0166667
AF	Ethiopia	MDR1	F976Y	c.1587G>A c.2927T>A	2	0.0224719
ESEA	Cambodia	MDR1	F976Y	c.1587G>A c.2927T>A	5	0.0526316
ESEA	Vietnam	MDR1	F976Y	c.1587G>A c.2927T>A	6	0.0857143
LAC	Guyana	MDR1	F976Y	c.1587G>A c.2927T>A	10	0.0221729
WSEA	Thailand	MDR1	F976Y	c.1587G>A c.2927T>A	20	0.18018
LAC	Colombia	MDR1	F976Y L1076F	c.1587G>A c.2927T>A c.3064C>T c.3226C>T	13	0.0408805
LAC	Brazil	MDR1	F976Y L1076F	c.1587G>A c.2927T>A c.3226C>T	2	0.1
LAC	Colombia	MDR1	F976Y L1076F	c.1587G>A c.2927T>A c.3226C>T	49	0.154088
LAC	Guyana	MDR1	F976Y L1076F	c.1587G>A c.2927T>A c.3226C>T	309	0.685144
LAC	Honduras	MDR1	F976Y L1076F	c.1587G>A c.2927T>A c.3226C>T	1	0.0277778
LAC	Peru	MDR1	F976Y L1076F	c.1587G>A c.2927T>A c.3226C>T	7	0.125
LAC	Venezuela	MDR1	F976Y L1076F	c.1587G>A c.2927T>A c.3226C>T	9	0.75
WSEA	Thailand	MDR1	F976Y L1076F	c.1587G>A c.2927T>A c.3226C>T	4	0.036036
LAC	Honduras	MDR1	p.(=)	c.1587G>A c.3064C>T	11	0.305556
LAC	Panama	MDR1	p.(=)	c.1587G>A c.3064C>T	1	0.0166667
LAC	Peru	MDR1	p.(=)	c.1587G>A c.3064C>T	2	0.0357143
LAC	Brazil	MDR1	F976Y L1076F	c.2722C>A c.2927T>A c.3226C>T	3	0.15
LAC	Honduras	MDR1	F976Y L1076F	c.2722C>A c.2927T>A c.3226C>T	9	0.25
LAC	Mexico	MDR1	F976Y L1076F	c.2722C>A c.2927T>A c.3226C>T	16	0.842105
AF	Ethiopia	MDR1	F976Y	c.2927T>A	13	0.146067
ESEA	Cambodia	MDR1	F976Y	c.2927T>A	6	0.0631579
ESEA	Vietnam	MDR1	F976Y	c.2927T>A	8	0.114286
LAC	Brazil	MDR1	F976Y	c.2927T>A	2	0.1
LAC	Colombia	MDR1	F976Y	c.2927T>A	14	0.0440252
LAC	Guyana	MDR1	F976Y	c.2927T>A	23	0.0509978
MSEA	Malaysia	MDR1	F976Y	c.2927T>A	1	0.016129
OCE	Papua New Guinea	MDR1	F976Y	c.2927T>A	2	0.153846
WAS	Afghanistan	MDR1	F976Y	c.2927T>A	12	0.5
WSEA	Thailand	MDR1	F976Y	c.2927T>A	16	0.144144
LAC	Honduras	MDR1	F976Y	c.2927T>A c.3064C>T	5	0.138889
LAC	Brazil	MDR1	F976Y L1076F	c.2927T>A c.3064C>T c.3226C>T	1	0.05
LAC	Colombia	MDR1	F976Y L1076F	c.2927T>A c.3064C>T c.3226C>T	1	0.00314465
LAC	Panama	MDR1	F976Y L1076F	c.2927T>A c.3064C>T c.3226C>T	2	0.0333333
WSEA	Thailand	MDR1	F976Y Q1075T	c.2927T>A c.3224A>C	2	0.018018
AF	Ethiopia	MDR1	F976Y L1076F	c.2927T>A c.3226C>T	2	0.0224719
ESEA	Cambodia	MDR1	F976Y L1076F	c.2927T>A c.3226C>T	3	0.0315789
ESEA	Vietnam	MDR1	F976Y L1076F	c.2927T>A c.3226C>T	2	0.0285714
LAC	Brazil	MDR1	F976Y L1076F	c.2927T>A c.3226C>T	7	0.35
LAC	Colombia	MDR1	F976Y L1076F	c.2927T>A c.3226C>T	33	0.103774
LAC	Guyana	MDR1	F976Y L1076F	c.2927T>A c.3226C>T	108	0.239468
LAC	Peru	MDR1	F976Y L1076F	c.2927T>A c.3226C>T	40	0.714286
LAC	Venezuela	MDR1	F976Y L1076F	c.2927T>A c.3226C>T	3	0.25
MSEA	Malaysia	MDR1	F976Y L1076F	c.2927T>A c.3226C>T	1	0.016129
WSEA	Thailand	MDR1	F976Y L1076F	c.2927T>A c.3226C>T	15	0.135135
LAC	Colombia	MDR1	p.(=)	c.3064C>T	20	0.0628931
LAC	Mexico	MDR1	p.(=)	c.3064C>T	1	0.0526316
LAC	Panama	MDR1	p.(=)	c.3064C>T	1	0.0166667
LAC	Colombia	MDR1	V221M F976Y L1076F	c.661G>C c.2927T>A c.3064C>T c.3226C>T	1	0.00314465
LAC	Colombia	MDR1	V221M F976Y L1076F	c.661G>T c.1587G>A c.2927T>A c.3064C>T c.3226C>T	10	0.0314465
LAC	Colombia	MDR1	V221M F976Y L1076F	c.661G>T c.1587G>A c.2927T>A c.3226C>T	16	0.0503145
LAC	Panama	MDR1	V221M F976Y L1076F	c.661G>T c.1587G>A c.2927T>A c.3226C>T	16	0.266667
LAC	Peru	MDR1	V221M F976Y L1076F	c.661G>T c.1587G>A c.2927T>A c.3226C>T	1	0.0178571
LAC	Honduras	MDR1	V221M M534L F976Y L1076F	c.661G>T c.1602G>A c.2722C>A c.2927T>A c.3226C>T	1	0.0277778
LAC	Colombia	MDR1	V221M F976Y L1076F	c.661G>T c.2927T>A c.3064C>T c.3226C>T	63	0.198113
LAC	Guyana	MDR1	V221M F976Y L1076F	c.661G>T c.2927T>A c.3064C>T c.3226C>T	1	0.00221729
LAC	Panama	MDR1	V221M F976Y L1076F	c.661G>T c.2927T>A c.3064C>T c.3226C>T	35	0.583333
LAC	Peru	MDR1	V221M F976Y L1076F	c.661G>T c.2927T>A c.3064C>T c.3226C>T	2	0.0357143
LAC	Colombia	MDR1	V221M F976Y L1076F	c.661G>T c.2927T>A c.3226C>T	94	0.295597
LAC	Panama	MDR1	V221M F976Y L1076F	c.661G>T c.2927T>A c.3226C>T	4	0.0666667
LAC	Peru	MDR1	V221M F976Y L1076F	c.661G>T c.2927T>A c.3226C>T	3	0.0535714
LAC	Colombia	MDR1	F976Y L1076F	c.699C>T c.2722C>A c.2927T>A c.3226C>T	3	0.00943396
AF	Ethiopia	PI3K	p.(=)	c.1002T>C	1	0.0117647
AF	Ethiopia	PI3K	p.(=)	c.1296G>A	9	0.105882
AF	Ethiopia	PI3K	A1476S	c.1296G>A c.4426G>T	1	0.0117647
AF	Ethiopia	PI3K	p.(=)	c.(=)	25	0.294118
AF	Ethiopia	PI3K	A1476S	c.4426G>T	22	0.258824
AF	Ethiopia	PI3K	S296G	c.886A>G	5	0.0588235
AF	Ethiopia	PI3K	S296G A1476S	c.886A>G c.4426G>T	7	0.0823529
AF	Ethiopia	PI3K	S296G Q808E	c.886A>G c.2422C>G	1	0.0117647
AF	Ethiopia	PI3K	P193S	c.577C>T	5	0.0588235
AF	Ethiopia	PI3K	P193S A1476S	c.577C>T c.4426G>T	4	0.0470588
AF	Ethiopia	PI3K	P193S	c.577C>T c.2520G>T	1	0.0117647
AF	Ethiopia	PI3K	P193S S296G I436L	c.577C>T c.886A>G c.1306A>C	1	0.0117647
AF	Ethiopia	PI3K	P193S S296G I436L A1476S	c.577C>T c.886A>G c.1306A>C c.4426G>T	3	0.0352941
ESEA	Cambodia	PI3K	p.(=)	c.1296G>A	8	0.106667
ESEA	Cambodia	PI3K	S1479I	c.1296G>A c.4436G>T	1	0.0133333
ESEA	Cambodia	PI3K	A812P	c.2434G>C	1	0.0133333
ESEA	Cambodia	PI3K	E814Q	c.2440G>C	3	0.04
ESEA	Cambodia	PI3K	Q808R E814Q	c.2440G>C	1	0.0133333
ESEA	Cambodia	PI3K	p.(=)	c.(=)	54	0.72
ESEA	Cambodia	PI3K	H836R	c.2507A>G	1	0.0133333
ESEA	Cambodia	PI3K	S296G	c.886A>G c.1296G>A	1	0.0133333
ESEA	Cambodia	PI3K	S296G	c.886A>G	1	0.0133333
ESEA	Cambodia	PI3K	S298C A340S	c.1018G>T c.893C>G	4	0.0533333
ESEA	Vietnam	PI3K	p.(=)	c.1296G>A	2	0.0298507
ESEA	Vietnam	PI3K	S1479I	c.1296G>A c.4436G>T	2	0.0298507
ESEA	Vietnam	PI3K	A812P	c.2434G>C	3	0.0447761
ESEA	Vietnam	PI3K	E814Q	c.2440G>C	1	0.0149254
ESEA	Vietnam	PI3K	p.(=)	c.(=)	56	0.835821
ESEA	Vietnam	PI3K	A805V	c.2414C>T	1	0.0149254
ESEA	Vietnam	PI3K	S298C	c.893C>G	1	0.0149254
ESEA	Vietnam	PI3K	S298C A340S	c.1018G>T c.893C>G	1	0.0149254
LAC	Brazil	PI3K	E1456K	c.1296G>A c.4366G>A	1	0.0555556
LAC	Brazil	PI3K	E1456K A1470G	c.1296G>A c.4366G>A c.4409C>G	2	0.111111
LAC	Brazil	PI3K	p.(=)	c.1296G>A	2	0.111111
LAC	Brazil	PI3K	p.(=)	c.(=)	4	0.222222
LAC	Brazil	PI3K	A1476S	c.4426G>T	1	0.0555556
LAC	Brazil	PI3K	S296G	c.886A>G	1	0.0555556
LAC	Brazil	PI3K	P193S E1456K A1470G	c.577C>T c.1296G>A c.4366G>A c.4409C>G	1	0.0555556
LAC	Brazil	PI3K	P193S	c.577C>T c.1296G>A	3	0.166667
LAC	Brazil	PI3K	P193S	c.577C>T c.1296G>A c.2736A>C	1	0.0555556
LAC	Brazil	PI3K	P193S	c.577C>T	1	0.0555556
LAC	Brazil	PI3K	P193S S296G I436L	c.577C>T c.886A>G c.1306A>C	1	0.0555556
LAC	Colombia	PI3K	P193S	c.282T>C c.577C>T c.1296G>A	28	0.101818
LAC	Colombia	PI3K	S98N E814Q M931L E1456K A1470G	c.293G>A c.1296G>A c.2440G>C c.2793G>A c.3381C>A c.4366G>A c.4409C>G	1	0.00363636
LAC	Colombia	PI3K	S98N E814Q	c.293G>A c.1296G>A c.2440G>C	1	0.00363636
LAC	Colombia	PI3K	S98N E1456K	c.293G>A c.1296G>A c.4366G>A	10	0.0363636
LAC	Colombia	PI3K	S98N E1456K A1470G	c.293G>A c.1296G>A c.4366G>A c.4409C>G	6	0.0218182
LAC	Colombia	PI3K	S98N	c.293G>A c.1296G>A	29	0.105455
LAC	Colombia	PI3K	S98N A1470G	c.293G>A c.1296G>A c.4409C>G	4	0.0145455
LAC	Colombia	PI3K	S98N E814Q M931L E1456K A1470G	c.293G>A c.2440G>C c.2793G>A c.3381C>A c.4366G>A c.4409C>G	8	0.0290909
LAC	Colombia	PI3K	S98N E814Q	c.293G>A c.2440G>C	17	0.0618182
LAC	Colombia	PI3K	S98N E1456K	c.293G>A c.4366G>A	1	0.00363636
LAC	Colombia	PI3K	S98N E1456K A1470G	c.293G>A c.4366G>A c.4409C>G	8	0.0290909
LAC	Colombia	PI3K	S98N	c.293G>A	23	0.0836364
LAC	Colombia	PI3K	S98N A1470G	c.293G>A c.4409C>G	9	0.0327273
LAC	Colombia	PI3K	S98N K915R E1456K A1470G	c.293G>A c.2744A>G c.4366G>A c.4409C>G	7	0.0254545
LAC	Colombia	PI3K	S98N P193S E814Q E1456K A1470G	c.293G>A c.577C>T c.1296G>A c.2440G>C c.4366G>A c.4409C>G	6	0.0218182
LAC	Colombia	PI3K	S98N P193S E814Q	c.293G>A c.577C>T c.1296G>A c.2440G>C	6	0.0218182
LAC	Colombia	PI3K	S98N P193S E814Q E1456K A1470G	c.293G>A c.577C>T c.1296G>A c.2440G>C c.2517A>T c.4366G>A c.4409C>G	1	0.00363636
LAC	Colombia	PI3K	S98N P193S E1456K A1470G	c.293G>A c.577C>T c.1296G>A c.4366G>A c.4409C>G	13	0.0472727
LAC	Colombia	PI3K	S98N P193S	c.293G>A c.577C>T c.1296G>A	2	0.00727273
LAC	Colombia	PI3K	S98N P193S A1470G	c.293G>A c.577C>T c.1296G>A c.4409C>G	11	0.04
LAC	Colombia	PI3K	S98N P193S E814Q M931L E1456K A1470G	c.293G>A c.577C>T c.2440G>C c.2793G>A c.3381C>A c.4366G>A c.4409C>G	4	0.0145455
LAC	Colombia	PI3K	S98N P193S E814Q	c.293G>A c.577C>T c.2440G>C c.2736A>C	3	0.0109091
LAC	Colombia	PI3K	S98N P193S E1456K A1470G	c.293G>A c.577C>T c.4366G>A c.4409C>G	2	0.00727273
LAC	Colombia	PI3K	S98N P193S	c.293G>A c.577C>T	19	0.0690909
LAC	Colombia	PI3K	S98N P193S A1470G	c.293G>A c.577C>T c.4409C>G	2	0.00727273
LAC	Colombia	PI3K	M931L E1456K A1470G	c.1296G>A c.2793G>A c.3381C>A c.4366G>A c.4409C>G	1	0.00363636
LAC	Colombia	PI3K	p.(=)	c.1296G>A	3	0.0109091
LAC	Colombia	PI3K	M931L E1456K A1470G	c.2793G>A c.3381C>A c.4366G>A c.4409C>G	6	0.0218182
LAC	Colombia	PI3K	E1456K A1470G	c.4366G>A c.4409C>G	17	0.0618182
LAC	Colombia	PI3K	p.(=)	c.(=)	2	0.00727273
LAC	Colombia	PI3K	K915R E1456K A1470G	c.2744A>G c.4366G>A c.4409C>G	3	0.0109091
LAC	Colombia	PI3K	K915R	c.2744A>G	2	0.00727273
LAC	Colombia	PI3K	P193S E1456K A1470G	c.577C>T c.1296G>A c.4366G>A c.4409C>G	1	0.00363636
LAC	Colombia	PI3K	P193S	c.577C>T c.1296G>A	1	0.00363636
LAC	Colombia	PI3K	P193S H836Q E1456K A1470G	c.577C>T c.1296G>A c.2508C>G c.2517A>T c.4366G>A c.4409C>G	1	0.00363636
LAC	Colombia	PI3K	P193S E1456K A1470G	c.577C>T c.4366G>A c.4409C>G	3	0.0109091
LAC	Colombia	PI3K	P193S	c.577C>T	3	0.0109091
LAC	Colombia	PI3K	P193S A1470G	c.577C>T c.4409C>G	3	0.0109091
LAC	Colombia	PI3K	P193S H836Q	c.577C>T c.2508C>G c.2517A>T c.2736A>C	8	0.0290909
LAC	Guyana	PI3K	S98N E814Q	c.293G>A c.1296G>A c.2440G>C	1	0.003125
LAC	Guyana	PI3K	S98N E814Q A1470G	c.293G>A c.1296G>A c.2440G>C c.4409C>G	5	0.015625
LAC	Guyana	PI3K	S98N E1456K A1470G	c.293G>A c.1296G>A c.4366G>A c.4409C>G	24	0.075
LAC	Guyana	PI3K	S98N	c.293G>A c.1296G>A	10	0.03125
LAC	Guyana	PI3K	S98N A1470G	c.293G>A c.1296G>A c.4409C>G	2	0.00625
LAC	Guyana	PI3K	S98N	c.293G>A	24	0.075
LAC	Guyana	PI3K	S98N P193S E814Q E1456K A1470G	c.293G>A c.577C>T c.1296G>A c.2440G>C c.4366G>A c.4409C>G	35	0.109375
LAC	Guyana	PI3K	S98N P193S E814Q	c.293G>A c.577C>T c.1296G>A c.2440G>C	25	0.078125
LAC	Guyana	PI3K	S98N P193S E814Q A1470G	c.293G>A c.577C>T c.1296G>A c.2440G>C c.4409C>G	4	0.0125
LAC	Guyana	PI3K	S98N P193S E1189K	c.293G>A c.577C>T c.1296G>A c.3565G>A	1	0.003125
LAC	Guyana	PI3K	S98N P193S E1456K	c.293G>A c.577C>T c.1296G>A c.4366G>A	1	0.003125
LAC	Guyana	PI3K	S98N P193S E1456K A1470G	c.293G>A c.577C>T c.1296G>A c.4366G>A c.4409C>G	19	0.059375
LAC	Guyana	PI3K	S98N P193S	c.293G>A c.577C>T c.1296G>A	48	0.15
LAC	Guyana	PI3K	S98N P193S A1470G	c.293G>A c.577C>T c.1296G>A c.4409C>G	30	0.09375
LAC	Guyana	PI3K	S98N P193S	c.293G>A c.577C>T c.1296G>A c.2784C>T	2	0.00625
LAC	Guyana	PI3K	S98N P193S E814Q	c.293G>A c.577C>T c.2440G>C	19	0.059375
LAC	Guyana	PI3K	S98N P193S E814Q E1456K	c.293G>A c.577C>T c.2440G>C c.2736A>C c.4366G>A	1	0.003125
LAC	Guyana	PI3K	S98N P193S E814Q E1456K A1470G	c.293G>A c.577C>T c.2440G>C c.2736A>C c.4366G>A c.4409C>G	21	0.065625
LAC	Guyana	PI3K	S98N P193S E814Q	c.293G>A c.577C>T c.2440G>C c.2736A>C	5	0.015625
LAC	Guyana	PI3K	S98N P193S E814Q A1470G	c.293G>A c.577C>T c.2440G>C c.2736A>C c.4409C>G	2	0.00625
LAC	Guyana	PI3K	S98N P193S E814Q E1456K A1470G	c.293G>A c.577C>T c.2440G>C c.2517A>T c.2736A>C c.4366G>A c.4409C>G	5	0.015625
LAC	Guyana	PI3K	S98N P193S E1456K	c.293G>A c.577C>T c.4366G>A	2	0.00625
LAC	Guyana	PI3K	S98N P193S E1456K A1470G	c.293G>A c.577C>T c.4366G>A c.4409C>G	5	0.015625
LAC	Guyana	PI3K	S98N P193S	c.293G>A c.577C>T	11	0.034375
LAC	Guyana	PI3K	S98N P193S A1470G	c.293G>A c.577C>T c.4409C>G	5	0.015625
LAC	Guyana	PI3K	E1456K A1470G	c.1296G>A c.4366G>A c.4409C>G	1	0.003125
LAC	Guyana	PI3K	p.(=)	c.1296G>A	10	0.03125
LAC	Guyana	PI3K	P193S E1456K A1470G	c.577C>T c.1296G>A c.4366G>A c.4409C>G	1	0.003125
LAC	Guyana	PI3K	P193S	c.577C>T	1	0.003125
LAC	Honduras	PI3K	S98N E814Q	c.293G>A c.2440G>C	2	0.08
LAC	Honduras	PI3K	S98N G821R	c.293G>A c.2461G>A	1	0.04
LAC	Honduras	PI3K	S98N E1456K A1470G	c.293G>A c.4366G>A c.4409C>G	1	0.04
LAC	Honduras	PI3K	S98N	c.293G>A	7	0.28
LAC	Honduras	PI3K	S98N P193S E814Q	c.293G>A c.577C>T c.1296G>A c.2440G>C c.2517A>T c.2736A>C	4	0.16
LAC	Honduras	PI3K	S98N P193S	c.293G>A c.577C>T c.1296G>A	4	0.16
LAC	Honduras	PI3K	S98N P193S E814Q E1456K	c.293G>A c.577C>T c.2440G>C c.4366G>A	1	0.04
LAC	Honduras	PI3K	S98N P193S E814Q	c.293G>A c.577C>T c.2440G>C	1	0.04
LAC	Honduras	PI3K	S98N P193S	c.293G>A c.577C>T	1	0.04
LAC	Honduras	PI3K	p.(=)	c.(=)	1	0.04
LAC	Honduras	PI3K	P193S E814Q	c.577C>T c.1296G>A c.2440G>C c.2517A>T c.2736A>C	1	0.04
LAC	Honduras	PI3K	P193S H836Q	c.577C>T c.1296G>A c.2508C>G c.2517A>T c.2736A>C	1	0.04
LAC	Mexico	PI3K	E1456K	c.1296G>A c.4366G>A	1	0.0526316
LAC	Mexico	PI3K	E1456K A1470G	c.1296G>A c.4366G>A c.4409C>G	1	0.0526316
LAC	Mexico	PI3K	E1456K A1470G	c.4366G>A c.4409C>G	6	0.315789
LAC	Mexico	PI3K	P193S	c.577C>T c.1296G>A	1	0.0526316
LAC	Mexico	PI3K	P193S E1456K A1470G	c.577C>T c.4366G>A c.4409C>G	9	0.473684
LAC	Mexico	PI3K	P193S	c.577C>T	1	0.0526316
LAC	Panama	PI3K	S98N	c.293G>A c.1296G>A	2	0.0392157
LAC	Panama	PI3K	S98N K915R	c.293G>A c.2744A>G	3	0.0588235
LAC	Panama	PI3K	S98N P193S	c.293G>A c.577C>T c.1296G>A	27	0.529412
LAC	Panama	PI3K	S98N P193S E814Q M931L E1456K A1470G	c.293G>A c.577C>T c.2440G>C c.2793G>A c.3381C>A c.4366G>A c.4409C>G	1	0.0196078
LAC	Panama	PI3K	S98N P193S E814Q	c.293G>A c.577C>T c.2440G>C	1	0.0196078
LAC	Panama	PI3K	S98N P193S E814Q	c.293G>A c.577C>T c.2440G>C c.2736A>C	1	0.0196078
LAC	Panama	PI3K	S98N P193S E1456K A1470G	c.293G>A c.577C>T c.4366G>A c.4409C>G	10	0.196078
LAC	Panama	PI3K	P193S	c.577C>T c.1296G>A	6	0.117647
LAC	Peru	PI3K	E1456K A1470G	c.4366G>A c.4409C>G	1	0.0243902
LAC	Peru	PI3K	p.(=)	c.(=)	4	0.097561
LAC	Peru	PI3K	P193S E1456K	c.577C>T c.1296G>A c.4366G>A	7	0.170732
LAC	Peru	PI3K	P193S E1456K A1470G	c.577C>T c.1296G>A c.4366G>A c.4409C>G	2	0.0487805
LAC	Peru	PI3K	P193S	c.577C>T c.1296G>A	5	0.121951
LAC	Peru	PI3K	P193S M931L A1470G	c.577C>T c.2793G>A c.3381C>A c.4409C>G	2	0.0487805
LAC	Peru	PI3K	P193S E1456K A1470G	c.577C>T c.4366G>A c.4409C>G	2	0.0487805
LAC	Peru	PI3K	P193S	c.577C>T	5	0.121951
LAC	Peru	PI3K	P193S E1456K A1470G	c.577C>T c.2736A>C c.4366G>A c.4409C>G	13	0.317073
LAC	Venezuela	PI3K	P193S A1470G	c.577C>T c.1296G>A c.4409C>G	1	0.5
LAC	Venezuela	PI3K	P193S	c.577C>T	1	0.5
MSEA	Malaysia	PI3K	W889G	c.1296G>A c.2665T>G	1	0.0166667
MSEA	Malaysia	PI3K	p.(=)	c.(=)	50	0.833333
MSEA	Malaysia	PI3K	H836Q	c.2508C>G	9	0.15
OCE	Indonesia	PI3K	E814Q	c.2440G>C c.2757G>A	1	0.111111
OCE	Indonesia	PI3K	p.(=)	c.(=)	8	0.888889
OCE	Papua New Guinea	PI3K	p.(=)	c.(=)	10	1
WAS	Afghanistan	PI3K	p.(=)	c.1032T>G c.1296G>A	1	0.0588235
WAS	Afghanistan	PI3K	p.(=)	c.1296G>A	8	0.470588
WAS	Afghanistan	PI3K	p.(=)	c.(=)	6	0.352941
WAS	Afghanistan	PI3K	P193S	c.577C>T c.1296G>A	2	0.117647
WSEA	Thailand	PI3K	p.(=)	c.1002T>C	1	0.00934579
WSEA	Thailand	PI3K	p.(=)	c.1296G>A	15	0.140187
WSEA	Thailand	PI3K	E814Q	c.2440G>C	1	0.00934579
WSEA	Thailand	PI3K	p.(=)	c.(=)	68	0.635514
WSEA	Thailand	PI3K	A805G	c.2414C>G	1	0.00934579
WSEA	Thailand	PI3K	S296G	c.886A>G	12	0.11215
WSEA	Thailand	PI3K	S296G A1476S	c.886A>G c.4426G>T	1	0.00934579
WSEA	Thailand	PI3K	S296G Q808E	c.886A>G c.2422C>G	1	0.00934579
WSEA	Thailand	PI3K	S298C A340S	c.1018G>T c.893C>G	1	0.00934579
WSEA	Thailand	PI3K	D194Y	c.580G>T	1	0.00934579
WSEA	Thailand	PI3K	P193S	c.577C>T	2	0.0186916
WSEA	Thailand	PI3K	P193S	c.577C>T c.2520G>T	1	0.00934579
WSEA	Thailand	PI3K	P193S S296G I436L A1476S	c.577C>T c.886A>G c.1306A>C c.4426G>T	2	0.0186916
AF	Ethiopia	ABC-E1	p.(=)	c.(=)	58	0.623656
AF	Ethiopia	ABC-E1	p.(=)	c.78C>T	35	0.376344
ESEA	Cambodia	ABC-E1	p.(=)	c.(=)	100	1
ESEA	Vietnam	ABC-E1	p.(=)	c.(=)	70	1
LAC	Brazil	ABC-E1	p.(=)	c.(=)	18	0.857143
LAC	Brazil	ABC-E1	p.(=)	c.78C>T	3	0.142857
LAC	Colombia	ABC-E1	p.(=)	c.(=)	272	0.831804
LAC	Colombia	ABC-E1	p.(=)	c.78C>T	55	0.168196
LAC	Guyana	ABC-E1	p.(=)	c.(=)	439	0.936034
LAC	Guyana	ABC-E1	p.(=)	c.78C>T	30	0.0639659
LAC	Honduras	ABC-E1	p.(=)	c.(=)	42	1
LAC	Mexico	ABC-E1	p.(=)	c.(=)	19	1
LAC	Panama	ABC-E1	p.(=)	c.(=)	61	0.953125
LAC	Panama	ABC-E1	p.(=)	c.78C>T	3	0.046875
LAC	Peru	ABC-E1	p.(=)	c.(=)	61	0.924242
LAC	Peru	ABC-E1	p.(=)	c.78C>T	5	0.0757576
LAC	Venezuela	ABC-E1	p.(=)	c.(=)	15	1
MSEA	Malaysia	ABC-E1	p.(=)	c.(=)	65	1
OCE	Indonesia	ABC-E1	p.(=)	c.(=)	12	1
OCE	Papua New Guinea	ABC-E1	p.(=)	c.(=)	12	1
WAS	Afghanistan	ABC-E1	p.(=)	c.1437G>A	3	0.125
WAS	Afghanistan	ABC-E1	p.(=)	c.(=)	21	0.875
WSEA	Thailand	ABC-E1	p.(=)	c.(=)	109	0.981982
WSEA	Thailand	ABC-E1	p.(=)	c.78C>T	2	0.018018
AF	Ethiopia	K13	p.(=)	c.(=)	94	1
ESEA	Cambodia	K13	p.(=)	c.(=)	98	0.989899
ESEA	Cambodia	K13	p.(=)	c.1881C>T	1	0.010101
ESEA	Vietnam	K13	p.(=)	c.(=)	70	1
LAC	Brazil	K13	p.(=)	c.(=)	21	1
LAC	Colombia	K13	p.(=)	c.(=)	324	1
LAC	Guyana	K13	p.(=)	c.(=)	451	1
LAC	Honduras	K13	p.(=)	c.(=)	42	1
LAC	Mexico	K13	p.(=)	c.(=)	19	1
LAC	Panama	K13	p.(=)	c.(=)	64	1
LAC	Peru	K13	p.(=)	c.(=)	66	1
LAC	Venezuela	K13	p.(=)	c.(=)	15	1
MSEA	Malaysia	K13	p.(=)	c.(=)	66	1
OCE	Indonesia	K13	p.(=)	c.(=)	12	1
OCE	Papua New Guinea	K13	p.(=)	c.(=)	14	1
WAS	Afghanistan	K13	p.(=)	c.(=)	23	1
WSEA	Thailand	K13	p.(=)	c.(=)	111	1
AF	Ethiopia	MDR2	p.(=)	c.(=)	7	0.076087
ESEA	Cambodia	MDR2	p.(=)	c.(=)	32	0.336842
ESEA	Vietnam	MDR2	p.(=)	c.(=)	11	0.161765
LAC	Brazil	MDR2	p.(=)	c.(=)	1	0.05
LAC	Colombia	MDR2	p.(=)	c.(=)	1	0.0031348
LAC	Guyana	MDR2	p.(=)	c.(=)	11	0.026699
MSEA	Malaysia	MDR2	p.(=)	c.(=)	2	0.03125
OCE	Indonesia	MDR2	p.(=)	c.(=)	2	0.166667
OCE	Papua New Guinea	MDR2	p.(=)	c.(=)	1	0.0833333
WAS	Afghanistan	MDR2	p.(=)	c.(=)	1	0.05
WSEA	Thailand	MDR2	p.(=)	c.(=)	28	0.254545
ESEA	Vietnam	MDR2	p.(=)	c.1404A>T	1	0.0147059
LAC	Colombia	MDR2	p.(=)	c.1404A>T	11	0.0344828
LAC	Guyana	MDR2	p.(=)	c.1404A>T	6	0.0145631
LAC	Mexico	MDR2	p.(=)	c.1404A>T	1	0.0555556
LAC	Peru	MDR2	p.(=)	c.1404A>T	1	0.0188679
OCE	Indonesia	MDR2	p.(=)	c.1404A>T	1	0.0833333
AF	Ethiopia	MDR2	Y514F	c.1404A>T c.1541A>T	23	0.25
ESEA	Cambodia	MDR2	Y514F	c.1404A>T c.1541A>T	10	0.105263
ESEA	Vietnam	MDR2	Y514F	c.1404A>T c.1541A>T	2	0.0294118
LAC	Brazil	MDR2	Y514F	c.1404A>T c.1541A>T	2	0.1
LAC	Colombia	MDR2	Y514F	c.1404A>T c.1541A>T	5	0.015674
LAC	Guyana	MDR2	Y514F	c.1404A>T c.1541A>T	10	0.0242718
MSEA	Malaysia	MDR2	Y514F	c.1404A>T c.1541A>T	1	0.015625
WAS	Afghanistan	MDR2	Y514F	c.1404A>T c.1541A>T	8	0.4
WSEA	Thailand	MDR2	Y514F	c.1404A>T c.1541A>T	6	0.0545455
LAC	Colombia	MDR2	Y514F	c.1404A>T c.1541A>T c.2553C>A	47	0.147335
LAC	Honduras	MDR2	Y514F	c.1404A>T c.1541A>T c.2553C>A	1	0.111111
LAC	Peru	MDR2	Y514F	c.1404A>T c.1541A>T c.2553C>A	1	0.0188679
LAC	Venezuela	MDR2	Y514F	c.1404A>T c.1541A>T c.2553C>A	1	0.5
LAC	Colombia	MDR2	Y514F	c.1404A>T c.1541A>T c.2553C>A c.3258C>T	2	0.00626959
ESEA	Cambodia	MDR2	Y514F I852L	c.1404A>T c.1541A>T c.2554A>C	6	0.0631579
LAC	Brazil	MDR2	p.(=)	c.1404A>T c.2553C>A	1	0.05
LAC	Colombia	MDR2	p.(=)	c.1404A>T c.2553C>A	49	0.153605
LAC	Guyana	MDR2	p.(=)	c.1404A>T c.2553C>A	4	0.00970874
LAC	Mexico	MDR2	p.(=)	c.1404A>T c.2553C>A	1	0.0555556
LAC	Peru	MDR2	p.(=)	c.1404A>T c.2553C>A	36	0.679245
WSEA	Thailand	MDR2	p.(=)	c.1404A>T c.2553C>T	1	0.00909091
ESEA	Cambodia	MDR2	I852L	c.1404A>T c.2554A>C	1	0.0105263
WSEA	Thailand	MDR2	I852L	c.1404A>T c.2554A>C	1	0.00909091
AF	Ethiopia	MDR2	Y514F	c.1541A>T	2	0.0217391
ESEA	Cambodia	MDR2	Y514F	c.1541A>T	1	0.0105263
ESEA	Vietnam	MDR2	Y514F	c.1541A>T	2	0.0294118
MSEA	Malaysia	MDR2	Y514F	c.1541A>T	7	0.109375
OCE	Indonesia	MDR2	Y514F	c.1541A>T	7	0.583333
OCE	Papua New Guinea	MDR2	Y514F	c.1541A>T	10	0.833333
WAS	Afghanistan	MDR2	Y514F	c.1541A>T	10	0.5
WSEA	Thailand	MDR2	Y514F	c.1541A>T	1	0.00909091
LAC	Colombia	MDR2	Y514F	c.1541A>T c.2553C>A	6	0.0188088
ESEA	Cambodia	MDR2	Y514F I852L	c.1541A>T c.2554A>C	4	0.0421053
ESEA	Vietnam	MDR2	Y514F I852L	c.1541A>T c.2554A>C	10	0.147059
LAC	Brazil	MDR2	Y514F I852L	c.1541A>T c.2554A>C	1	0.05
MSEA	Malaysia	MDR2	Y514F I852L	c.1541A>T c.2554A>C	52	0.8125
MSEA	Malaysia	MDR2	Y514F L519M I852L	c.1541A>T c.2554A>C	2	0.03125
OCE	Indonesia	MDR2	Y514F I852L	c.1541A>T c.2554A>C	1	0.0833333
OCE	Papua New Guinea	MDR2	Y514F I852L	c.1541A>T c.2554A>C	1	0.0833333
WSEA	Thailand	MDR2	Y514F I852L	c.1541A>T c.2554A>C	1	0.00909091
WSEA	Thailand	MDR2	L519F	c.1555C>T	3	0.0272727
LAC	Brazil	MDR2	p.(=)	c.2553C>A	2	0.1
LAC	Colombia	MDR2	p.(=)	c.2553C>A	16	0.0501567
LAC	Guyana	MDR2	p.(=)	c.2553C>A	11	0.026699
LAC	Peru	MDR2	p.(=)	c.2553C>A	3	0.0566038
ESEA	Cambodia	MDR2	p.(=)	c.2553C>T	3	0.0315789
WSEA	Thailand	MDR2	p.(=)	c.2553C>T	5	0.0454545
AF	Ethiopia	MDR2	I852L	c.2554A>C	6	0.0652174
ESEA	Cambodia	MDR2	I852L	c.2554A>C	37	0.389474
ESEA	Vietnam	MDR2	I852L	c.2554A>C	41	0.602941
LAC	Brazil	MDR2	I852L	c.2554A>C	2	0.1
OCE	Indonesia	MDR2	I852L	c.2554A>C	1	0.0833333
WSEA	Thailand	MDR2	I852L	c.2554A>C	62	0.563636
LAC	Colombia	MDR2	G305S	c.909T>C c.966T>C c.1404A>T	7	0.0219436
LAC	Brazil	MDR2	G305S	c.909T>C c.966T>C c.1404A>T c.2553C>A	2	0.1
LAC	Colombia	MDR2	G305S	c.909T>C c.966T>C c.1404A>T c.2553C>A	6	0.0188088
ESEA	Cambodia	MDR2	I852L	c.930C>T c.2554A>C	1	0.0105263
ESEA	Vietnam	MDR2	I852L	c.930C>T c.2554A>C	1	0.0147059
AF	Ethiopia	MDR2	p.(=)	c.960G>A c.1404A>T	2	0.0217391
AF	Ethiopia	MDR2	A324V	c.960G>A c.1404A>T	2	0.0217391
LAC	Guyana	MDR2	p.(=)	c.960G>A c.1404A>T	1	0.00242718
LAC	Honduras	MDR2	p.(=)	c.960G>A c.1404A>T	4	0.444444
AF	Ethiopia	MDR2	Y514F	c.960G>A c.1404A>T c.1541A>T	8	0.0869565
AF	Ethiopia	MDR2	A324V Y514F	c.960G>A c.1404A>T c.1541A>T	38	0.413043
LAC	Brazil	MDR2	A324V Y514F	c.960G>A c.1404A>T c.1541A>T	1	0.05
LAC	Colombia	MDR2	Y514F	c.960G>A c.1404A>T c.1541A>T	4	0.0125392
LAC	Guyana	MDR2	Y514F	c.960G>A c.1404A>T c.1541A>T	3	0.00728155
LAC	Peru	MDR2	A324V Y514F	c.960G>A c.1404A>T c.1541A>T	1	0.0188679
WAS	Afghanistan	MDR2	Y514F	c.960G>A c.1404A>T c.1541A>T	1	0.05
WSEA	Thailand	MDR2	A324V Y514F	c.960G>A c.1404A>T c.1541A>T	1	0.00909091
WSEA	Thailand	MDR2	Y514F	c.960G>A c.1404A>T c.1541A>T c.3246C>T	1	0.00909091
LAC	Guyana	MDR2	Y514F	c.960G>A c.1404A>T c.1541A>T c.3258C>T	4	0.00970874
AF	Ethiopia	MDR2	A324V Y514F	c.960G>A c.1541A>T	2	0.0217391
LAC	Colombia	MDR2	Y514F	c.960G>A c.1541A>T	18	0.0564263
LAC	Colombia	MDR2	Y514F	c.960G>A c.1541A>T c.2553C>A	15	0.0470219
LAC	Guyana	MDR2	Y514F	c.960G>A c.1541A>T c.2553C>A	23	0.0558252
LAC	Guyana	MDR2	Y514F	c.960G>A c.1541A>T c.2553C>A c.3258C>T	2	0.00485437
LAC	Panama	MDR2	p.(=)	c.960G>A c.2553C>A	6	0.75
LAC	Guyana	MDR2	p.(=)	c.966T>C	10	0.0242718
LAC	Brazil	MDR2	p.(=)	c.966T>C c.1404A>T	5	0.25
LAC	Colombia	MDR2	p.(=)	c.966T>C c.1404A>T	18	0.0564263
LAC	Guyana	MDR2	p.(=)	c.966T>C c.1404A>T	78	0.18932
LAC	Panama	MDR2	p.(=)	c.966T>C c.1404A>T	1	0.125
LAC	Peru	MDR2	p.(=)	c.966T>C c.1404A>T	4	0.0754717
LAC	Guyana	MDR2	Y514F	c.966T>C c.1404A>T c.1541A>T	1	0.00242718
LAC	Colombia	MDR2	Y514F	c.966T>C c.1404A>T c.1541A>T c.2553C>A	10	0.031348
LAC	Mexico	MDR2	Y514F	c.966T>C c.1404A>T c.1541A>T c.2553C>A	6	0.333333
LAC	Peru	MDR2	Y514F	c.966T>C c.1404A>T c.1541A>T c.2553C>A	2	0.0377358
LAC	Colombia	MDR2	Y514F	c.966T>C c.1404A>T c.1541A>T c.2553C>A c.3258C>T	5	0.015674
LAC	Guyana	MDR2	Y514F	c.966T>C c.1404A>T c.1541A>T c.2553C>A c.3258C>T	8	0.0194175
LAC	Mexico	MDR2	Y514F	c.966T>C c.1404A>T c.1541A>T c.2553C>A c.3258C>T	5	0.277778
LAC	Brazil	MDR2	p.(=)	c.966T>C c.1404A>T c.2553C>A	1	0.05
LAC	Colombia	MDR2	p.(=)	c.966T>C c.1404A>T c.2553C>A	47	0.147335
LAC	Guyana	MDR2	p.(=)	c.966T>C c.1404A>T c.2553C>A	16	0.038835
LAC	Honduras	MDR2	p.(=)	c.966T>C c.1404A>T c.2553C>A	4	0.444444
LAC	Mexico	MDR2	p.(=)	c.966T>C c.1404A>T c.2553C>A	5	0.277778
LAC	Peru	MDR2	p.(=)	c.966T>C c.1404A>T c.2553C>A	5	0.0943396
LAC	Colombia	MDR2	p.(=)	c.966T>C c.1404A>T c.2553C>A c.3258C>T	32	0.100313
LAC	Guyana	MDR2	p.(=)	c.966T>C c.1404A>T c.2553C>A c.3258C>T	181	0.43932
LAC	Colombia	MDR2	p.(=)	c.966T>C c.1404A>T c.3258C>T	9	0.0282132
LAC	Guyana	MDR2	p.(=)	c.966T>C c.1404A>T c.3258C>T	24	0.0582524
AF	Ethiopia	MDR2	Y514F	c.966T>C c.1541A>T	2	0.0217391
LAC	Brazil	MDR2	Y514F	c.966T>C c.1541A>T	2	0.1
LAC	Colombia	MDR2	Y514F	c.966T>C c.1541A>T	8	0.0250784
LAC	Guyana	MDR2	Y514F	c.966T>C c.1541A>T	5	0.0121359
LAC	Colombia	MDR2	p.(=)	c.966T>C c.2553C>A	3	0.00940439
LAC	Guyana	MDR2	p.(=)	c.966T>C c.2553C>A	14	0.0339806
LAC	Panama	MDR2	p.(=)	c.966T>C c.2553C>A	1	0.125
LAC	Venezuela	MDR2	p.(=)	c.966T>C c.2553C>A	1	0.5
AF	Ethiopia	DHPS	p.(=)	c.(=)	6	0.0689655
ESEA	Cambodia	DHPS	p.(=)	c.(=)	95	0.969388
ESEA	Vietnam	DHPS	p.(=)	c.(=)	50	0.714286
LAC	Brazil	DHPS	p.(=)	c.(=)	14	0.7
LAC	Colombia	DHPS	p.(=)	c.(=)	249	0.798077
LAC	Guyana	DHPS	p.(=)	c.(=)	154	0.409574
LAC	Panama	DHPS	p.(=)	c.(=)	19	0.327586
LAC	Peru	DHPS	p.(=)	c.(=)	6	0.0983607
LAC	Venezuela	DHPS	p.(=)	c.(=)	10	0.909091
MSEA	Malaysia	DHPS	p.(=)	c.(=)	60	0.923077
OCE	Indonesia	DHPS	p.(=)	c.(=)	9	0.818182
WAS	Afghanistan	DHPS	p.(=)	c.(=)	2	0.0952381
WSEA	Thailand	DHPS	p.(=)	c.(=)	69	0.633028
MSEA	Malaysia	DHPS	p.(=)	c.105C>T	2	0.0307692
AF	Ethiopia	DHPS	S382C	c.1145C>G	1	0.0114943
LAC	Brazil	DHPS	S382C	c.1145C>G	1	0.05
LAC	Colombia	DHPS	S382C	c.1145C>G	22	0.0705128
LAC	Guyana	DHPS	S382C	c.1145C>G	205	0.545213
LAC	Peru	DHPS	S382C	c.1145C>G	1	0.0163934
LAC	Venezuela	DHPS	S382C	c.1145C>G	1	0.0909091
WSEA	Thailand	DHPS	S382C	c.1145C>G	1	0.00917431
WSEA	Thailand	DHPS	S382A	c.1146C>G	29	0.266055
AF	Ethiopia	DHPS	G383A	c.1148G>C	57	0.655172
ESEA	Cambodia	DHPS	G383A	c.1148G>C	1	0.0102041
ESEA	Vietnam	DHPS	G383A	c.1148G>C	20	0.285714
LAC	Brazil	DHPS	G383A	c.1148G>C	2	0.1
LAC	Colombia	DHPS	G383A	c.1148G>C	41	0.13141
LAC	Guyana	DHPS	G383A	c.1148G>C	17	0.0452128
LAC	Honduras	DHPS	G383A	c.1148G>C	39	1
LAC	Mexico	DHPS	G383A	c.1148G>C	19	1
LAC	Panama	DHPS	G383A	c.1148G>C	39	0.672414
LAC	Peru	DHPS	G383A	c.1148G>C	53	0.868852
MSEA	Malaysia	DHPS	G383A	c.1148G>C	2	0.0307692
OCE	Indonesia	DHPS	G383A	c.1148G>C	2	0.181818
OCE	Papua New Guinea	DHPS	G383A	c.1148G>C	10	1
WAS	Afghanistan	DHPS	G383A	c.1148G>C	16	0.761905
WSEA	Thailand	DHPS	G383A	c.1148G>C	7	0.0642202
AF	Ethiopia	DHPS	G383A G626A	c.1148G>C c.1878T>C	1	0.0114943
ESEA	Cambodia	DHPS	G383A G626A	c.1148G>C c.1878T>C	1	0.0102041
WSEA	Thailand	DHPS	G383A G626A	c.1148G>C c.1878T>C	2	0.0183486
ESEA	Cambodia	DHPS	G383A G626A A633S	c.1148G>C c.1878T>C c.1897G>T	1	0.0102041
MSEA	Malaysia	DHPS	G383A N637D	c.1148G>C c.1909A>G	1	0.0153846
AF	Ethiopia	DHPS	G383A A647V	c.1148G>C c.1940C>T	2	0.0229885
WAS	Afghanistan	DHPS	G383A A647V	c.1148G>C c.1940C>T	3	0.142857
AF	Ethiopia	DHPS	A647V	c.1940C>T	20	0.229885
LAC	Brazil	DHPS	A647V	c.1940C>T	3	0.15
LAC	Peru	DHPS	A647V	c.1940C>T	1	0.0163934
WSEA	Thailand	DHPS	A647V	c.1940C>T	1	0.00917431
AF	Ethiopia	MRP2	E88Q	c.180T>C c.262G>C	2	0.0217391
AF	Ethiopia	MRP2	E88Q L153M	c.180T>C c.262G>C c.459C>G	32	0.347826
AF	Ethiopia	MRP2	p.(=)	c.180T>C	5	0.0543478
AF	Ethiopia	MRP2	L153M	c.180T>C c.459C>G	34	0.369565
AF	Ethiopia	MRP2	Y62C E88Q L153M	c.180T>C c.185A>G c.262G>C c.459C>G	16	0.173913
AF	Ethiopia	MRP2	Y62C L153M	c.180T>C c.185A>G c.459C>G	2	0.0217391
AF	Ethiopia	MRP2	L153M	c.459C>G	1	0.0108696
ESEA	Cambodia	MRP2	E88Q L153M	c.180T>C c.262G>C c.459C>G	3	0.0306122
ESEA	Cambodia	MRP2	p.(=)	c.180T>C	14	0.142857
ESEA	Cambodia	MRP2	L153M	c.180T>C c.459C>G	31	0.316327
ESEA	Cambodia	MRP2	K63T	c.180T>C c.188A>C	7	0.0714286
ESEA	Cambodia	MRP2	p.(=)	c.(=)	20	0.204082
ESEA	Cambodia	MRP2	L153M	c.459C>G	23	0.234694
ESEA	Vietnam	MRP2	E88Q	c.180T>C c.262G>C	2	0.0289855
ESEA	Vietnam	MRP2	E88Q L153M	c.180T>C c.262G>C c.459C>G	2	0.0289855
ESEA	Vietnam	MRP2	p.(=)	c.180T>C	16	0.231884
ESEA	Vietnam	MRP2	L153M	c.180T>C c.459C>G	19	0.275362
ESEA	Vietnam	MRP2	K63T	c.180T>C c.188A>C	16	0.231884
ESEA	Vietnam	MRP2	K63T L153M	c.180T>C c.188A>C c.459C>G	1	0.0144928
ESEA	Vietnam	MRP2	L153M	c.180T>C c.186C>T c.459C>G	2	0.0289855
ESEA	Vietnam	MRP2	p.(=)	c.(=)	4	0.057971
ESEA	Vietnam	MRP2	L153M	c.459C>G	7	0.101449
LAC	Brazil	MRP2	E88Q L153M	c.180T>C c.262G>C c.459C>G	2	0.0952381
LAC	Brazil	MRP2	p.(=)	c.180T>C	1	0.047619
LAC	Brazil	MRP2	L153M	c.180T>C c.459C>G	2	0.0952381
LAC	Brazil	MRP2	K63T	c.180T>C c.188A>C	1	0.047619
LAC	Brazil	MRP2	Y62C E88Q L153M	c.180T>C c.185A>G c.262G>C c.459C>G	2	0.0952381
LAC	Brazil	MRP2	Y62C	c.180T>C c.185A>G	2	0.0952381
LAC	Brazil	MRP2	Y62C L153M	c.180T>C c.185A>G c.459C>G	10	0.47619
LAC	Brazil	MRP2	p.(=)	c.(=)	1	0.047619
LAC	Colombia	MRP2	E88Q L153M	c.180T>C c.262G>C c.459C>G	6	0.0186335
LAC	Colombia	MRP2	p.(=)	c.180T>C	1	0.00310559
LAC	Colombia	MRP2	L153M	c.180T>C c.459C>G	21	0.0652174
LAC	Colombia	MRP2	Y62C E88Q	c.180T>C c.185A>G c.262G>C	6	0.0186335
LAC	Colombia	MRP2	Y62C E88Q L153M	c.180T>C c.185A>G c.262G>C c.459C>G	58	0.180124
LAC	Colombia	MRP2	Y62C E88Q L153M	c.180T>C c.185A>G c.262G>C c.459C>G c.528C>T	17	0.052795
LAC	Colombia	MRP2	Y62C	c.180T>C c.185A>G	25	0.0776398
LAC	Colombia	MRP2	Y62C L153M	c.180T>C c.185A>G c.459C>G	184	0.571429
LAC	Colombia	MRP2	Y62C L153M	c.180T>C c.185A>G c.459C>G c.528C>T	4	0.0124224
LAC	Guyana	MRP2	L153M	c.180T>C c.459C>G	10	0.0215517
LAC	Guyana	MRP2	Y62C E88Q L153M	c.180T>C c.185A>G c.262G>C c.459C>G	113	0.243534
LAC	Guyana	MRP2	Y62C	c.180T>C c.185A>G	8	0.0172414
LAC	Guyana	MRP2	Y62C L153M	c.180T>C c.185A>G c.459C>G	333	0.717672
LAC	Honduras	MRP2	L153M	c.180T>C c.459C>G	6	0.142857
LAC	Honduras	MRP2	Y62C E88Q	c.180T>C c.185A>G c.262G>C	7	0.166667
LAC	Honduras	MRP2	Y62C E88Q L153M	c.180T>C c.185A>G c.262G>C c.459C>G	21	0.5
LAC	Honduras	MRP2	Y62C L153M	c.180T>C c.185A>G c.459C>G	8	0.190476
LAC	Mexico	MRP2	p.(=)	c.180T>C	1	0.0526316
LAC	Mexico	MRP2	L153M	c.180T>C c.459C>G	9	0.473684
LAC	Mexico	MRP2	Y62C E88Q	c.180T>C c.185A>G c.262G>C	1	0.0526316
LAC	Mexico	MRP2	Y62C	c.180T>C c.185A>G	1	0.0526316
LAC	Mexico	MRP2	Y62C L153M	c.180T>C c.185A>G c.459C>G	7	0.368421
LAC	Panama	MRP2	L153M	c.180T>C c.459C>G	36	0.5625
LAC	Panama	MRP2	Y62C E88Q L153M	c.180T>C c.185A>G c.262G>C c.459C>G	1	0.015625
LAC	Panama	MRP2	Y62C E88Q L153M	c.180T>C c.185A>G c.262G>C c.459C>G c.528C>T	1	0.015625
LAC	Panama	MRP2	Y62C L153M	c.180T>C c.185A>G c.459C>G	23	0.359375
LAC	Panama	MRP2	Y62C L153M	c.180T>C c.185A>G c.459C>G c.528C>T	3	0.046875
LAC	Peru	MRP2	L153M	c.180T>C c.459C>G	3	0.0535714
LAC	Peru	MRP2	Y62C E88Q L153M	c.180T>C c.185A>G c.262G>C c.459C>G	15	0.267857
LAC	Peru	MRP2	Y62C	c.180T>C c.185A>G	2	0.0357143
LAC	Peru	MRP2	Y62C L153M	c.180T>C c.185A>G c.459C>G	36	0.642857
LAC	Venezuela	MRP2	L153M	c.180T>C c.459C>G	1	0.0833333
LAC	Venezuela	MRP2	Y62C E88Q L153M	c.180T>C c.185A>G c.262G>C c.459C>G	3	0.25
LAC	Venezuela	MRP2	Y62C L153M	c.180T>C c.185A>G c.459C>G	8	0.666667
MSEA	Malaysia	MRP2	E88Q L153M	c.180T>C c.262G>C c.459C>G	51	0.784615
MSEA	Malaysia	MRP2	p.(=)	c.180T>C	1	0.0153846
MSEA	Malaysia	MRP2	L153M	c.180T>C c.459C>G	4	0.0615385
MSEA	Malaysia	MRP2	p.(=)	c.(=)	2	0.0307692
MSEA	Malaysia	MRP2	L153M	c.459C>G	7	0.107692
OCE	Indonesia	MRP2	p.(=)	c.180T>C	7	0.636364
OCE	Indonesia	MRP2	L153M	c.180T>C c.459C>G	1	0.0909091
OCE	Indonesia	MRP2	p.(=)	c.(=)	3	0.272727
OCE	Papua New Guinea	MRP2	p.(=)	c.180T>C	13	1
WAS	Afghanistan	MRP2	E88Q	c.180T>C c.262G>C	4	0.181818
WAS	Afghanistan	MRP2	E88Q L153M	c.180T>C c.262G>C c.459C>G	12	0.545455
WAS	Afghanistan	MRP2	p.(=)	c.180T>C	1	0.0454545
WAS	Afghanistan	MRP2	L153M	c.180T>C c.459C>G	5	0.227273
WSEA	Thailand	MRP2	E88Q	c.180T>C c.262G>C	3	0.027027
WSEA	Thailand	MRP2	E88Q L153M	c.180T>C c.262G>C c.459C>G	13	0.117117
WSEA	Thailand	MRP2	p.(=)	c.180T>C	21	0.189189
WSEA	Thailand	MRP2	L153M	c.180T>C c.459C>G	52	0.468468
WSEA	Thailand	MRP2	S80G L153M	c.180T>C c.238A>G c.459C>G	1	0.00900901
WSEA	Thailand	MRP2	K63T E88Q	c.180T>C c.188A>C c.262G>C	1	0.00900901
WSEA	Thailand	MRP2	K63T	c.180T>C c.188A>C	2	0.018018
WSEA	Thailand	MRP2	K63T L153M	c.180T>C c.188A>C c.459C>G	4	0.036036
WSEA	Thailand	MRP2	L153M	c.198G>A c.459C>G	1	0.00900901
WSEA	Thailand	MRP2	E88Q L153M	c.262G>C c.459C>G	1	0.00900901
WSEA	Thailand	MRP2	L153M	c.459C>G	12	0.108108
